# Systems Vaccinology Reveals Distinct Immune Signatures of Inhaled and Intramuscular SARS-CoV-2 Vaccination in Humans

**DOI:** 10.1101/2025.10.14.25337996

**Authors:** Lennart Riemann, Swantje Hammerschmidt, Rodrigo Gutierrez Jauregui, Ivan Odak, Joana Barros Martins, Ahmed Hassan, Leonie Marie Weskamm, Leonie Mayer, Verena Krähling, Rebekka Kraemer, Michaela Friedrichsen, Inga Ravens, Jasmin Ristenpart, Anja Schimrock, Gesine Hansen, Christine Falk, Stephan Becker, Asisa Volz, Gerd Sutter, Jens Hohlfeld, Marylyn M. Addo, Reinhold Förster

## Abstract

Mucosal vaccines may reduce both infection and transmission by engaging local immunity, yet the immunological pathways they activate in humans remain poorly defined. Here, we present a comprehensive systems vaccinology analysis of a Modified Vaccinia virus Ankara (MVA)-based SARS-CoV-2 vaccine candidate tested in two distinct phase 1 clinical trials as a booster vaccination with either inhaled or intramuscular delivery, and benchmarked findings against published mRNA vaccine data. Longitudinal multi-omics profiling of peripheral blood and bronchoalveolar lavage revealed that inhaled vaccination induces a distinct immunological signature, characterized by effector CD8+ T cell enrichment in the respiratory tract with minimal systemic perturbation. Inhaled delivery elicited limited systemic antibody responses, yet cellular immunity was comparable to that induced by intramuscular vaccination. Transcriptional profiling uncovered shared innate and proliferative programs across both delivery routes, with temporal decoupling of gene programs associated with humoral versus cellular immunity. Machine learning identified a robust early blood transcriptional signature predictive of antibody production. These findings offer a compelling molecular rationale for mucosal vaccine strategies and highlight actionable targets for optimizing mucosal vaccines. ClinicalTrials.gov identifier: NCT05226390, NCT04895449.
