## Supplement Material 1 for "Systems Vaccinology Reveals Distinct Immune Signatures of Inhaled and Intramuscular SARS-CoV-2 Vaccination in Humans"

### Sheet: Sheet1
Gene	Mean_SHAP
RCN1	0.11478
HEBP1	0.0894161
TMEM268	0.0714533
ANKRD18A	0.0309996
FNDC11	0.0371703
MTHFD2	0.053822
FAM241A	0.0556129
CD274	0.0401338
PRR5L	0.0200457
P2RY14	0.0262983
GAS6	0.0212904
EPSTI1	0.0644664
JAK2	0.0116131
ABCA4	0.0169946
GPATCH11	0.0324007
NKIRAS1	0.0190042
NAPA	0.0108662
A1CF	0.000954874
A4GALT	0.00725114
BLOC1S6	0.00861853
ITPRID2	0.00450422
FAM50A	0.0248648
CCDC167	0.0046321
CTSL	0.00311268
GBP4	0.0128804
ACTA2	0.00549654
OAS1	0.00237324
CHD1	0.000862153
TSKU	0.025424
FOSB	0.0127758
A2M	4.92815e-05
PITHD1	0.000989393
AASS	0.000247201
A2MP1	7.31465e-05
H3C13	0.00397342
TRIM22	0.00228553
GABRG3	0.00741335
A2ML1	0.000612478
EDDM3CP	0.00220467
NPC2	6.45102e-05
CACHD1	0.00483823
C10orf53	0.0130496
KRT18P39	0.000973662
SH3RF3	0.00249886
PAX8	0.00998584
PIGFP2	0.00918892
ACTG1P10	0.00612511
SPATS2L	0.0012774
ALKBH8	0.00211841
CNTNAP3C	0.00130525
GBP1	0.00367219
ACTG1P17	0.00119021
PSME1	0.0209477
ARG2	0.00542361
CASP7	8.76121e-05
AANAT	0.000148354
APCDD1L	0.00232876
INHBA	0.00839413
ANKRD20A11P	0.00229799
AARD	0.000182273
CEND1	0.00622601
KIF3C	0.00050389
CTHRC1P1	0.00239923
SPATC1L	0.0015463
ACTG1P14	0.00399549
CCDC158	0.00490983
SAMHD1	0.00316344
SAMD11	0.00669401
MT-ND3	0.000831205
TRMT61B	0.00941707
CUL1	0.00143068
JUP	0.00216596
CLIC2	0.00364412
GLS	0.00471121
ZFY	0.000578677
ABCA13	0.000546396
NPM1P20	0.00314339
IGLV4-69	0.00130882
ABCA11P	0.000731973
SPOCD1	0.00164022
NYAP2	0.00467383
GDA	0.00164176
CD1A	0.00314009
DDX20P1	0.00170862
PDGFD	0.00370742
DUSP2	0.00119286
ISG20	0.00172315
ACSBG1	0.000470568
AKR7L	0.00256646
IGLV3-21	0.000776274
MTCO3P43	0.00265175
DNAH14	0.000826288
TTPA	0.00312182
SIM2	0.00239434
CD38	0.000339237
C3orf38	0.00088031
PSEN2	0.00364939
IFITM3P5	0.00378184
MTND1P9	0.00972231
SULT1A2	0.0077348
ABCB4	0.000122913
CXCL8	0.00445315
XCL2	0.00384423
OR10AC1	0.00582778
CPSF1P1	0.000319715
ITGA4	0.00165833
FABP7	0.00811137
ISCA1P1	0.00280775
TNXB	0.00580431
ABCA2	3.07009e-05
ABCB6	7.38853e-05
TEX38	0.000434637
BRICD5	0.00281664
AURKAP1	0.00398415
HNRNPUL2-BSCL2	0.000360617
ALKBH7	0.00050195
IGSF1	0.00130072
EREG	0.00880414
C3AR1	0.00168569
DDX18P5	0.00239886
ARHGEF28	0.00115879
ADAM33	0.000289686
AK3P5	0.000103588
ZCCHC10	0.000785905
RBM44	0.0014386
RASGEF1A	0.000867077
VAT1	0.0344797
MTATP6P11	0.00809758
FBXW10	0.00081613
ACVRL1	0.000385726
C1QC	0.00101135
ABCC11	0.00017121
DPPA4P2	0.00209101
PARD6A	0.00160409
CLSTN2	0.00089551
DET1	0.00079893
ABLIM2	0.000737073
DDTL	5.20633e-05
NSMCE2	0.00113071
LDAH	0.0028115
AHSP	0.00112776
GUK1	0.00327869
ABCA10	2.33905e-05
SLPI	0.00428601
ZBTB7C	0.00287501
ABCC3	4.13894e-05
CYP7B1	0.00158846
ABI2	0.000512056
CTAGE4	0.00193176
HBA1	0.00232504
ABCB5	0.000224158
ASPHD2	0.0106268
PAIP1P1	0.00180418
ADH4	0.000594282
ACE2	0.000211971
HSPG2	0.000837259
ABCB11	0.000115067
SNRPEP9	0.000524022
CHIT1	0.000425036
NPM1P26	0.00523818
CD1C	0.000488445
C13orf42	0.00122878
CAV2	4.28131e-05
RTP4	0.0014237
TOX	0.000483583
AATK	5.27433e-06
ZNF892	0.0124356
ACVR1C	0.000678563
DIO2	0.000191017
BAAT	0.00127551
ABCA3	0.000120826
ADH1B	0.000110697
C5orf63	0.00126899
ABCF2-H2BK1	0.000513262
CLTRN	0.00236834
C1QB	0.00011179
GRINA	0.00217426
ABCA1	1.64093e-05
PPIAP29	0.00200619
BBLN	0.00274161
ADAMTS6	0.00159101
TMEM160	0.00227983
MAPK8IP1	0.00462009
OBSL1	0.000353393
ANGPTL6	0.000388338
ATP8B1	0.000914858
CCDC112	0.000132414
IDO2	0.000630614
ABCC12	0.000137727
TRBJ1-1	0.000279351
ABCA8	0.000117113
JUN	0.000742431
ABCA9	1.14726e-05
ALDH1A2	0.000173086
ABCB9	0.000215621
ARK2N	0.00252794
ABCC13	0.000275338
ACAD11	6.60921e-05
FBXO6	0.000411864
ADAMTSL3	4.75739e-05
DCDC1	0.00160059
LCA5L	0.00254874
CTSV	0.00053505
CDK1	0.00108345
LGALS9C	0.0010815
ATP6V1G1	0.000852896
NOD2	1.71451e-05
DPF1	0.000605686
ASZ1	0.00145568
AGAP13P	8.78769e-05
ZDHHC4P1	0.000795745
MSANTD1	0.00105877
DNAJC2P1	0.00015749
SYNM	0.00147201
AKR1C7P	0.000526835
EIF4BP5	0.000546187
PARP11	0.0012426
MEGF11	0.000950974
ACMSD	6.10692e-05
RCOR2	0.00118617
NFE2L3	0.000261292
CABP1	0.000727458
AQP11	0.000783189
ACTBP8	0.000113494
RHCE	0.00263519
PRSS8	0.00320679
HBZ	0.000253378
CRISP3	0.00254097
WWC2	0.00184684
ABCA6	0.000113374
FXYD1	0.000257662
ACKR1	0.000330873
TUBA3FP	0.00365459
HOMER3	0.000133245
CENPF	0.000633722
YPEL4	0.000734607
ITIH1	0.000968412
GREB1L	0.00119503
GALNT14	0.00020283
RPL36P9	0.00088823
NECTIN2	0.00027018
ERP44	0.000343588
BUB1B	9.15923e-05
DDX60	0.00040602
CRLS1	0.00107786
BMP1	0.000399193
ADCY2	4.37467e-05
TRNT1P2	0.00148713
ACER1	0.000829989
CYP2D8P	0.000159339
H2AC8	0.00032361
BOLA2B	0.000938815
RPS27AP12	0.00037303
ABLIM3	5.5635e-07
CCL4L2	0.000703472
SNX32	0.000152007
DDX18P1	0.000594366
GTF2IRD1	0.00312444
C17orf113	0.00327053
MYO1E	0.000149967
NEXN	0.000596061
ZNF85	0.000634853
AKR1C2	0.000551999
PRKAG3	0.000887088
RPS6KA6	0.000451712
B4GALT6	0.000487229
CHAC2	0.000391677
CENPQ	0.000380765
CR1L	0.00140435
CICP16	0.000190972
CNKSR1	0.000660606
DPM3	5.49617e-05
SRGAP2	0.000289127
MS4A3	0.00228752
MPP2	0.000466419
GCK	0.000808014
NANOS1	0.000263446
LINC00869	0.00012988
H4C5	0.000741555
ADAM3A	0.000325675
CCNL2P1	0.000393743
COL1A1	0.000390812
EEF1A1P25	0.00027495
MICB	0.000542716
LRRC3	0.000756562
H2AC4	0.000440852
RARB	0.00116212
SH3RF1	0.00307174
AGAP10P	6.6941e-05
MUC12	0.000257647
FMR1	0.000194695
C8G	0.00380845
ACER2	3.95692e-05
ARL14EP	1.01155e-05
CARF	0.000116862
TRDC	0.00266493
UNC45B	0.000489619
LAMA3	0.000433923
ZNF32	0.000860892
NOX5	0.00120612
H4C15	0.0005583
IGHV1-69D	0.000227336
CLHC1	0.00109685
B4GALNT4	0.000337307
DCDC2	0.000293569
FFAR4	0.000377543
RNF212	0.000516352
ROPN1B	0.000241525
CAMP	0.000684937
RNF32	0.000654239
AMOTL1	9.54808e-05
FDPSP3	0.000309044
ADSS1	4.14376e-05
DHRS12	0.000340594
ACSL6	5.30307e-05
PITPNM3	0.0010415
MAGEB10	0.000538663
EPGN	0.00297866
SSC5D	0.00109184
HSP90AB4P	0.00235283
ABHD1	6.23689e-05
KRT8	0.000150174
PHF24	0.000293929
ABCC2	1.91101e-05
ANO5	3.05836e-05
ACHE	3.93462e-06
KATNAL1	0.00041538
CBX3P10	0.00185305
ACTG1P25	1.1237e-05
RNF112	0.00140334
FGFR4	0.000262123
CTSE	9.60984e-05
MELTF	0.000185401
LRRC37A6P	0.00054539
LMNTD1	0.00144174
DACT1	0.00338442
NIP7P3	0.000913565
EIF1AY	0.000276516
WFDC11	0.000899084
CFL1P5	0.00152108
ACOXL	9.8467e-05
CENPE	6.64202e-05
BATF3	0.000154784
HNRNPRP1	0.000120513
CDH13	0.000614041
ADGRV1	5.56804e-05
PRSS21	0.000595145
DZIP1L	0.000633656
PDZK1IP1	0.000927141
RPL22P1	0.000365693
AKR1C8	0.000566259
GBP3	3.13962e-05
CCL24	0.00108791
GAPDHP39	0.00200813
GNAT1	0.000432729
GNPNAT1	0.000783059
SHC3	0.000309777
GADD45A	0.00105679
BEST4	0.000144699
LUZP2	0.000205838
ADAM19	8.4402e-05
ABCB1	7.25809e-05
CYB5AP2	0.000944372
PLCXD2	0.000188353
ALG10B	0.000123784
TAS2R13	0.000483952
CCDC18	0.000642875
PROX1	0.0013526
TRBV6-6	0.000756818
ANKRD31	0.00012355
SLC5A9	9.53783e-05
PDE10A	0.00057528
GTF3C3	0.00107255
HOXA3	0.000441177
IL9R	0.000308747
AGPAT5	0.000122025
CEP85L	0.00037125
CHMP4BP1	0.000405958
CD8B2	0.000680347
PTPN21	0.000776897
DNAL1	0.00055401
ETV4	0.000208693
ABCG8	2.66494e-05
ANKRD20A1	0.000282354
TRBV5-6	0.000101947
ACTG1P20	0.00022505
VN1R95P	0.00116149
ABCC5	2.93131e-06
NDUFB8P2	9.58578e-05
PRRT2	0.000226114
ARHGAP39	1.32702e-05
KLHL5P1	0.00119479
STEAP1B	7.10026e-05
DHFR2	0.000293161
CAND2	0.000128256
RPS2P15	0.000737997
C4orf46	8.28713e-05
OR52P2P	0.000367829
ADAMTS17	0.000113296
LAMC2	4.0402e-05
RPS27AP19	0.00553415
P4HA3	0.000651515
BAG1	1.57195e-05
MROH7	0.00266463
HNRNPH1P1	0.000586683
RHEBL1	0.00105472
CX3CR1	0.000548002
TRBV25-1	0.00234211
TRPM8	0.000258778
B3GNT7	0.000651892
BCL7A	0.000605879
SPDL1	0.000709508
OR1X1P	0.00349559
ITIH3	0.00129115
CETP	0.000321587
ALPK3	3.23541e-05
AGGF1P1	0.000108615
BAIAP2L1	0.000292932
ARHGEF5	0.000559116
ANGPTL4	0.000149037
DPEP2	6.99969e-06
MR1	0.000202315
ADGRF1	0.00202086
CICP6	0.000291979
NLRX1	0.000259502
PDCD6IPP2	0.00191149
CASP8AP2	5.42645e-05
TSNAXIP1	0.000946288
PPAN-P2RY11	2.82791e-05
GCNA	1.39082e-05
E2F7	3.38601e-05
ADARB2	0.000127886
NPAP1P2	0.000530465
CSPG4P11	2.10381e-05
TDRD12	0.00496537
C3orf22	0.000246921
GDF15	3.05828e-05
ACTG1P9	1.80541e-05
HSD17B1P1	0.00126691
NIPAL4	0.00104505
RPSAP6	0.000283883
CYB5R2	0.0011102
FGF22	0.00158587
CCL5	0.00113706
CMTM8	0.000789568
XKR9	0.000334187
CYCSP38	0.000356102
CCR12P	0.000109799
NHERF2	0.000104274
COQ10A	0.000527088
GK3	1.93086e-06
CST7	0.000681183
CDC42EP2	7.23013e-05
ZNF415P1	1.52905e-05
MYZAP	4.64228e-06
PJVK	0.00080641
TRBV18	3.06899e-05
BTN2A3P	9.30646e-05
EPHB2	0.000495309
LSM12P1	0.000192997
IGHV4-61	0.000237584
ADHFE1	0.000156047
MYO1C	0.000451403
ATP5MJ	7.55501e-05
KRT18P7	0.000213021
CCDC201	0.000722628
H2AC19	1.3568e-06
PPIAP42	0.000141672
SNX29P1	0.000297706
SHISA4	0.000672504
ARHGEF9	6.61643e-05
PFN2	0.00127535
CLC	8.82226e-05
IRS2	4.5993e-05
ANGPTL7	0.000333053
PLXNA2	0.000711082
PSD	0.000683277
GJC2	0.00109462
SPAG16	0.00044407
ACOT2	2.16044e-05
EPHB4	0.0002459
ZNF969P	0.000782595
MSTO2P	0.00140335
TRPV6	0.00289966
AK1	0.00013641
MASP1	0.00113865
SLCO4A1	4.38391e-05
DTL	0.000121648
SUMO2P8	0.000843543
OCIAD2	0.000847063
YWHAQP5	0.000272316
STAT1	0.000313861
ACSM2A	7.93734e-05
GINS1	0.0011679
THAP9	5.27447e-05
GCNT1P3	9.97701e-05
MLF1	0.00136158
CACNG2	0.000152299
FAM86B3P	0.000136258
S100P	0.000151641
IFIH1	0.000103059
ATF5	0.000730312
C2orf88	5.23172e-05
XKR6	0.000248538
AFG1L	0.000164381
ANKRD24	0.000267723
ABHD17AP1	4.64489e-05
ATAD3C	8.1095e-06
ABCG2	9.56884e-05
TAL1	0.000320449
ZNF75CP	0.00101333
TMC5	0.000236827
DISC1	0.000188475
TRAV2	0.000873893
SPATA31C1	0.000844924
CEP162	0.000429872
C2CD4D	4.76124e-05
H3P6	0.000374844
EXPH5	8.716e-05
MKRN1	0.000302596
CHIC1	0.000108456
SLC1A3	0.000615134
FAM86B2	4.96898e-05
TNFRSF19	0.000480199
RYR1	7.20907e-05
RPS25	0.00055521
AMPH	8.64474e-05
ETV7	9.35951e-05
PRR19	0.000321021
P2RY1	0.000132564
FAM90A1	0.000434395
SIGLEC1	0.000375616
MIR3171HG	7.81367e-05
KISS1R	0.000683955
RASL10A	0.000118828
SUV39H2	0.000709219
SNX18P12	0.00047146
RGPD8	0.000374419
JPH3	4.05928e-05
ACSM6	0.000207849
MBNL1	0.000497474
CNTLN	0.000295827
SLC5A8	8.77612e-05
ABHD12B	0.000123605
COL8A2	0.00119843
HSPA4L	0.00011724
LETM2	0.000176137
H2BC4	9.05451e-06
HBM	0.000328611
PEX2	0.000355726
DAB1	0.000104497
CKAP2	2.50582e-05
ABO	5.06343e-05
GSTM1	0.000427972
AGBL1	0.000113286
AFAP1L1	3.47247e-06
TOGARAM1	0.000126743
CDRT4	0.000449214
BAIAP2L2	0.000909044
ACAN	8.84574e-05
ANKRD10	1.16328e-05
EXOC3L1	0.0044677
ABHD3	1.88938e-06
CBX3P3	0.000160743
ACTE1P	1.71836e-05
BORA	0.000122373
DGKH	0.00047837
ACKR4	4.82211e-05
ADD2	2.28369e-05
OLA1P2	0.000687482
ALG13	0.000100565
GRHL2	0.00036309
CCDC82	6.84436e-05
RDH14	0.000124468
ACKR3	0.000164955
ADAM22	0.000163467
MUC1	0.000257498
DDX10P1	2.04976e-08
GNRHR	0.000126143
SPATA6	0.000346303
TAF1A	0.000222663
SPATA32	0.000160536
YJEFN3	0.000433549
ZC2HC1A	0.000247809
C4A	9.96805e-05
TRIM5	0.000299364
PTPRK	0.000288084
FABP6	0.000159213
MEGF6	0.000923413
H3C2	0.000379655
PAPPA2	0.00035902
IGLV7-43	6.71959e-05
CDK3	8.15615e-06
OR56A4	6.94534e-05
MYOM3	0.000569776
CEACAM19	2.0089e-05
GRID2IP	0.000710625
TRBV7-6	0.000799298
SEC13P1	0.000208346
IGKV1-5	0.000845611
ACOT1	1.09197e-05
EFNA3	3.2504e-05
AMIGO3	5.50989e-06
REDIC1	0.00117743
HTATSF1P2	0.000395545
DLGAP1	5.84612e-05
RNASE2	7.39929e-05
PRRG3	0.000445386
LYG1	0.000714635
ACE	1.90942e-05
SESTD1	0.000286976
STN1	4.40302e-05
CEP295NL	0.000176222
CTAGE8	0.000106353
EPS8	0.000160322
RAD51	0.000248103
MEIS2	0.000822928
CEP131	0.000138071
COL9A1	0.000132327
AHR	0.000105037
ARHGAP29	4.59411e-05
CTNNA3	0.000109784
PAG1	0.000482248
ADAMTSL5	6.67333e-05
SCNN1D	7.95372e-05
TAS2R15P	0.000206852
C4orf36	0.00021866
SSPN	0.000162275
ACADSB	1.50389e-05
ATP6V1C2	0.000105083
CD36	0.000191649
IL17REL	0.000263053
MLIP	0.000522576
HAGH	5.38329e-05
CFB	3.51775e-06
AP1AR	8.27634e-05
ANGPT2	3.48703e-05
CLEC12B	2.68906e-05
DOCK6	0.000361802
ANLN	0.000177951
IGHV1-24	0.00107034
GOLGA8O	8.56005e-05
ADIRF	1.03806e-05
ASF1B	1.67707e-05
SUZ12P1	5.44013e-07
ADGRG6	3.36467e-05
GOLGA5P1	2.82946e-06
ATXN7	1.33242e-06
ADGRA2	5.80673e-05
CRYBG2	0.000774494
CACNA1I	0.00012467
FKBP14	8.07216e-05
ADAMTSL2	0.000750208
CDHR2	0.000168636
MYO1B	0.000141291
MOBP	0.000141844
GPR173	0.000281002
BMERB1	3.72207e-05
ABHD14A-ACY1	1.11473e-05
KLKB1	8.17725e-05
GAREM2	0.000126647
KLRC4	0.000321412
ETNK2	9.87283e-06
H3P31	0.000934016
KIR2DS1	0.000173547
SNORC	0.000537313
BIRC5	4.62689e-05
ESCO2	2.4242e-05
UBE2C	0.000351628
GLRA1	0.000903309
IGHV3-20	0.000709479
CADPS	4.34814e-05
ARL13A	6.24784e-05
JPH4	0.000242332
AFF2	0.00125506
ATP13A4	1.69748e-05
C12orf42	0.000150552
LAP3	0.000103211
IGLV2-23	0.000516986
ADAM23	0.000159929
AVPI1	5.97967e-05
SNRPE	0.00035328
BCKDHB	0.000190257
CCDC180	0.000263808
ADGRD2	1.88142e-05
CLVS1	6.11462e-05
DGKB	9.69955e-05
RAPH1	0.000221434
ADAMTSL4	2.06357e-05
XIAPP2	6.61111e-05
UNC5B	0.000281879
RIMKLBP2	0.00012244
ZNF28	0.000236244
ABCC9	3.05819e-05
ITLN1	0.000457732
CAPN14	0.000404573
CDC34	1.60557e-05
KCNMB4	0.000658268
SOCS1	0.00135729
POF1B	0.000324835
MRPL39	0.000138591
ICA1	0.000518217
TIMM9P2	0.000377435
ASAP3	0.00089379
SYT17	7.23401e-05
AGT	1.79115e-05
SLC36A3	0.000798334
FTL	7.03031e-06
ADGRD1	0.000259148
VSIG2	2.02183e-05
SLC18A1	0.00013221
AR	7.88158e-06
AFDN	3.80604e-05
TNFRSF17	0.000256414
PLA2G10HP	0.000391764
CAMK2N1	6.3089e-05
ITSN1	0.000155593
PLA2G12A	2.98637e-05
RPL32	0.000233607
CHRNB2	4.26093e-05
STRN	0.000161967
PRICKLE4	0.000413423
VSTM4	0.000165649
ANAPC1P1	1.36626e-05
DYRK3	0.000973417
HPN	1.98383e-05
KHK	2.03903e-05
TMEM45A	0.000923124
CENPK	0.000136716
MTFR2	0.000389868
DPF3	3.09261e-05
SGCE	7.47427e-05
ERICH2	5.73744e-05
KIR3DL2	2.66727e-05
DSCC1	0.000111773
VN1R83P	0.000130419
ACOT7	1.45901e-05
CHP2	1.8432e-05
POU6F2	8.61136e-07
IGHV1-3	9.00654e-05
AIRE	2.06179e-05
RILP	0.000277005
AP3B2	3.29739e-05
ACTG2	1.6035e-05
DNASE1L3	0.00191835
BVES	0.000565532
KLRG1	0.000128626
ECHDC3	2.9588e-06
KIF18A	0.000191291
ARK2C	0.00054631
ALK	0.000235959
CYP2F1	9.85814e-05
TIMD4	0.0008927
DNAJA1	0.000114095
SHQ1P1	0.000162004
MFAP3L	7.14898e-05
ACTBP4	5.43779e-05
LIN9	1.74193e-05
ACP7	1.29743e-05
GZMH	0.000266625
TUBB2B	0.000220526
ACSBG2	6.83179e-05
ATP2B2	0.00023986
MTND5P2	5.94283e-05
FAM9C	4.62662e-05
ABHD13	2.74069e-06
CASR	2.05827e-05
ADAM20	5.19256e-06
DNAH10	6.28003e-05
DNAH6	0.000211583
MAP6D1	0.000252872
CEP78	0.000223508
NTN5	0.000345124
CHRND	0.000415153
SCAMP5	0.000113636
CCBE1	6.80273e-05
SEC63P1	2.36755e-05
ZBTB8OSP1	0.00115107
BFSP1	0.00048374
KRT5	0.00107342
MAPK11	0.000297337
PTPRM	0.000758635
PPT2	0.000653086
ALOX12P2	6.66698e-06
ZDHHC1P1	0.000160903
AKR1D1	0.000103919
DCUN1D4	0.000212716
PALM	3.8174e-05
HNF4G	2.47798e-05
ENPP2	0.00143349
ALG14	0.000173839
IGHV6-1	0.000364196
ADAMTS1	0.00124711
FAM53A	0.000385347
FRG1DP	8.53346e-05
FANCB	2.81017e-06
LRRC10	4.39157e-05
PHGDH	0.000248071
NT5M	8.12597e-05
CDHR1	6.47034e-05
AK5	1.89044e-05
ZNF420	0.000491065
ABHD17C	0.00022331
SKI	0.000122517
MATCAP1	5.50498e-05
TAF9BP1	6.06073e-05
SLC34A2	9.45913e-05
TMEM238	0.00104138
LRRC1	0.000299871
CELA3B	0.000154045
SEMA3G	0.000152651
SUGCT	1.82288e-05
ADIPOR1	1.58767e-05
PABPN1P2	0.000193827
CRISPLD2	3.04755e-06
NUDT7	5.35131e-05
ARID4A	4.53267e-05
ARHGAP6	1.3444e-05
PRR5-ARHGAP8	0.000184615
UQCRB	0.000246026
C9orf153	0.000234969
EVC	0.000176136
ECT2L	0.000101599
CHURC1-FNTB	0.000186187
STARD13	0.000207515
ARMC3	3.90747e-05
VWDE	1.60498e-05
EVA1B	2.51434e-05
SLC1A7	0.000276089
ARHGEF40	1.52759e-06
HSD11B1L	0.000667824
CFAP119	5.94949e-05
H2AZP3	0.00011271
ADAMTS2	0.00010354
KCNE4	5.82151e-05
COL7A1	0.000122
GCSAM	0.000300154
PDCD1LG2	0.00218846
ABHD5	6.47735e-07
GLS2	6.56093e-05
CGNL1	0.000714752
CHL1	2.33416e-05
ABTB2	9.72265e-05
SLC9B2	2.76522e-05
ADAMTS7P3	5.99378e-05
ADAM1B	0.000139313
KCNT1	8.07184e-05
OR2B11	1.22522e-05
AKAP12	0.000167553
ALDOB	1.71081e-05
PTTG1	8.94239e-05
UHRF2P1	0.00163043
AGAP12P	8.52503e-05
OR6J1	3.99136e-05
TINCR	0.000153984
MAP2K4P1	9.3162e-05
OSBPL6	0.000166397
ANKRD36BP2	1.42942e-05
SRBD1	9.56333e-06
B3GNT3	6.5077e-06
LDB3	0.000420738
EPHB1	0.000106339
LDLRAD1	6.96258e-05
GNG3	0.000446291
MARCO	0.000449124
DGKI	8.69019e-05
CKMT2	1.15553e-05
BACE2	0.000119868
CMC2	0.000332766
ACTG1P3	1.18044e-05
FDPSP7	0.000184897
AZI2	1.29747e-06
CPA5	6.08104e-05
CPEB2	2.5295e-05
CPNE8	8.74221e-05
SYTL4	1.73507e-05
ABCG1	8.37115e-05
LRRC7	9.23554e-05
CFTR	3.26702e-05
HS3ST1	0.000156105
ARF1P2	5.49351e-06
ADGRG2	5.93368e-05
ADCY4	1.40324e-05
ABCD2	3.7545e-05
GRM4	7.9192e-05
ARAP2	4.50028e-06
NT5DC3	0.00018982
CCDC24	8.82884e-05
TRIM47	8.92535e-05
BPGM	0.000310206
SCRT2	1.81833e-05
PHF5AP3	0.000104489
CD300H	0.00038747
ADGRA3	5.84217e-05
LSAMP	0.000289591
CHGA	2.39407e-05
ZNF548	9.07446e-05
CBX8	6.42936e-06
SKIDA1	8.01937e-05
C14orf28	3.29626e-05
SLC22A13	0.000481673
CALCB	0.000132555
EEF1A2	0.000336403
HPD	3.51389e-05
RPL7AP60	7.41887e-05
CYP4F29P	0.000198058
SRGAP2C	9.82252e-05
SLC22A17	0.000215166
NIPAL2	0.000325426
PIK3R2	9.10489e-05
ISG15	5.21481e-05
ANK1	3.14853e-06
OR1C1	7.83299e-05
GOLGA8J	0.000120069
ALPK2	1.74466e-05
ANKRD61	6.36819e-05
ARHGAP42	2.47481e-05
ADGRG5	4.63352e-06
CDK4P1	9.57395e-05
ANKRD9	6.19611e-05
TMEM52B	5.85716e-05
COA6	5.20734e-06
SIGLEC17P	0.000125212
LRP2BP	1.34409e-05
TMEM231	0.000512636
C6orf132	8.82461e-06
VN1R1	0.000132503
PGLYRP2	0.000495549
ATOH8	3.247e-05
FAM174B	5.96862e-05
RPL7P21	0.000326007
CSNK1G3	0.000173608
CHSY1	2.24696e-05
SAP30P1	0.000171021
KHDC1	0.000157579
TRBV6-5	8.2163e-05
RPL12P44	1.13303e-05
MSL3P3	0.000474227
PRDM14	4.75685e-05
ACSM1	1.62369e-05
POU5F1	0.000591806
PNPLA3	0.000260651
CAPN5	1.2648e-05
LOX	0.000287422
ACADL	1.65967e-05
HMGN4	0.00184081
TRO	0.000448051
PRKXP1	0.000179306
FASLG	0.000837257
MFGE8	8.3877e-05
BEND4	4.89839e-06
ALG1L2	0.000102667
PDGFRA	4.12231e-05
TCN2	0.000219396
GPR139	0.00020909
ENTREP2	0.000460808
CENPO	0.000114875
ANKS4B	0.000396828
ADGRF3	9.13474e-05
ALOX15P1	2.63564e-05
ANKRD40CL	6.83926e-05
SLC4A5	9.10087e-05
EGR2	0.000825602
ADPRH	4.7896e-05
ARL14EPP1	4.66262e-05
CAVIN1	0.00038094
RBFOX2	3.25012e-05
ARGFXP2	9.80532e-05
IGHV2-5	0.000483905
PSD3	0.000177581
APCDD1	4.40044e-05
KANK3	0.000196255
IGF2	0.000413689
ART3	6.34586e-06
NAP1L4P1	1.11076e-06
CCDC191	4.69878e-05
BEND2	0.000113034
ZFTA	0.00086277
ZHX1	0.000431139
GPR161	0.000263267
CHMP4C	8.17524e-06
PHACTR2P1	0.000112873
RBM17P2	0.00213724
SCAND3	5.40558e-05
PAFAH1B3	0.000971679
RPL26L1	0.000648561
DMRTC2	4.11821e-05
IRF9	6.43821e-05
BLOC1S5-TXNDC5	6.47691e-05
CD177	8.64436e-05
ADAM11	4.83368e-05
KRT73	2.80466e-05
GBA1LP	0.00141574
C20orf96	0.000202745
NETO2	0.000183648
ALDH1L1	0.000232528
FUT7	4.41789e-05
CCDC198	0.00015301
AMZ2P1	9.29035e-05
QRSL1P3	0.000700916
